# A genome-wide association analysis of 2,622,830 individuals reveals new pathogenic pathways in gout

**DOI:** 10.1101/2022.11.26.22281768

**Authors:** Tanya J. Major, Riku Takei, Hirotaka Matsuo, Megan P. Leask, Ruth K. Topless, Yuya Shirai, Zhiqiang Li, Aichang Ji, Murray J. Cadzow, Nicholas A. Sumpter, Marilyn E. Merriman, Amanda J. Phipps-Green, Mariana Urquiaga, Eric E. Kelley, Rachel D. King, Sara E. Lewis, Brooke A. Maxwell, Wen-Hua Wei, Sally P.A. McCormick, Richard J. Reynolds, Kenneth G. Saag, Matthew J. Bixley, Tayaza Fadason, Justin M. O’Sullivan, Lisa K. Stamp, Nicola Dalbeth, Abhishek Abhishek, Michael Doherty, Edward Roddy, Lennart T.H. Jacobsson, Meliha C. Kapetanovic, Olle Melander, Mariano Andrés, Fernando Pérez-Ruiz, Rosa J Torres, Timothy Radstake, Timothy L. Jansen, Matthijs Janssen, Leo A.B. Joosten, Ruiqi Liu, Orsi Gaal, Tania O. Crişan, Simona Rednic, Fina Kurreeman, Tom W.J. Huizinga, René Toes, Frédéric Lioté, Pascal Richette, Thomas Bardin, Hang Korng Ea, Tristan Pascart, Geraldine M. McCarthy, Laura Helbert, Blanka Stibůrková, Anne-K. Tausche, Till Uhlig, Véronique Vitart, Thibaud S. Boutin, Caroline Hayward, Philip L. Riches, Stuart H. Ralston, Archie Campbell, Thomas M. MacDonald, the FAST Study, Akiyoshi Nakayama, Tappei Takada, Masahiro Nakatochi, Seiko Shimizu, Yusuke Kawamura, Yu Toyoda, Hirofumi Nakaoka, Ken Yamamoto, Keitaro Matsuo, Nariyoshi Shinomiya, Kimiyoshi Ichida, Japan Gout Genomics Consortium, Chaeyoung Lee, Linda A. Bradbury, Matthew A. Brown, Philip C. Robinson, Russell R.C. Buchanan, Catherine L. Hill, Susan Lester, Malcolm D. Smith, Maureen Rischmueller, Hyon K. Choi, Eli A. Stahl, Jeff N. Miner, Daniel H. Solomon, Jing Cui, Kathleen M. Giacomini, Deanna J. Brackman, Eric M. Jorgenson, 23andMe Research Team, Wei Wang, Suyash Shringarpure, Alexander So, Yukinori Okada, Changgui Li, Yongyong Shi, Tony R. Merriman

## Abstract

Gout is a chronic disease of monosodium urate crystal deposition in the setting of hyperuricemia that typically presents with recurrent flares of acute inflammatory arthritis that occur due to innate immune response to deposited crystals. The molecular mechanism of the progression from hyperuricemia to clinical gout is poorly understood. Here we provide insights into this progression from a genetic study of 2.6 million people, including 120,282 people with gout. We detected 376 loci and 410 genetically independent signals (148 new loci in urate and gout). We identified 1,768 candidate genes with subsequent pathway analysis revealing urate metabolism, type 2 diabetes, and chromatin modification and structure as top pathways in gout. Genes located within or statistically linked to significant GWAS loci were prioitized for their potential to control the progression from hyperuricemia to gout. This identified strong candidate immune genes involved in epigenetic remodelling, cell osmolarity, and regulation of NLRP3-inflammasome activity. The genetic association signal at *XDH*, encoding the urate-producing enzyme xanthine oxidoreductase (XOR), co-localizes with genetic control of *XDH* expression, but only in the prostate. We demonstrate XOR activity and urate production in the mouse prostate, and use single-cell RNA sequence data to propose a model of urate reuptake, synthesis, and secretion by the prostate. The gout-associated loci were over-represented for genes implicated in clonal hematopoeiesis of indeterminate potential (CHIP) and Mendelian randomization analysis provided evidence for a causal role of CHIP in gout. In concert with implication of epigenomic regulators, this provides support for epigenomic remodelling as causal in gout. We provide new insights into the molecular pathogenesis of gout and identify an array of candidate genes for a role in the inflammatory process of gout.
