## Supplementary material for "A genome-wide association analysis of 2,622,830 individuals reveals new pathogenic pathways in gout": Table S1

### Sheet: Confirmed Info (Theoretically)
Cohort	Gout Cases				All Controls				Participants				Genotyping					Regression			Reference/ Accession Number
	N	Sex (% male)	Mean Age		N	Sex (% male)	Mean Age		Gout Definition	Ethnicity Definition	Inclusion / Exclusion Criteria		Chip	Imputation Panel	Imputation Method	Filter Thresholds for Inclusion		Model	Program
African	3052	0.6579	66.2		77891	0.4029	45.5
23andMe	2794	0.658	66.5		75421	0.403	45.1		Self-reported gout status	Analysis of local ancestry - European + African + East Asian + Native American + Middle Eastern > 0.90, African + Native American > 0.01	Inclusion: over 17 years old; maximal set of unrelated individuals (< 700 cM IBD); no self-report of non-gout arthritis		Illumina HumanHap550+; Illumina OmniExpress+; Custom Array; Illumina Infinium Global Screening Array	UK10K + 1000 Genomes Phase 3	Minimac3	HWE p > 1e−20, call rate > 90%, genotyped SNP batch effect p > 1e-50, rsq > 0.3		Sex + age + PC1 to PC4 + genotype platform	-		doi: 10.1371/journal.pgen.1000993, PMID 20585627
Kaiser Permanente	258	0.6589	63.4		2470	0.3988	58.3		Administrative coding for gout (ICD 9/10 codes)	Self-reported African + PCA	Inclusion: over 18 years old; Kaiser Permanente Northern California Region enrollee for at least 2 years prior to survey. Control inclusion: have never taken allopurinol, febuxostat, or probenecid		Affymetrix Axiom Array (Ethnicity Specific)	1000 Genomes Phase 3 (all ancestries)	IMPUTE2	Rsq >= 0.3		Sex + age + PC1 to PC6	PLINK v1.90		doi: 10.1534/genetics.115.178905, PMID: 26092718
East Asian	10729	0.9145	51.6		82807	0.4703	42.9
23andMe	1856	0.853	56.6		58837	0.38	38.4		Self-reported gout status	Analysis of local ancestry - East Asian + Southeast Asian > 0.97	Inclusion: over 17 years old; maximal set of unrelated individuals (< 700 cM IBD); no self-report of non-gout arthritis		Illumina HumanHap550+; Illumina OmniExpress+; Custom Array; Illumina Infinium Global Screening Array	UK10K + 1000 Genomes Phase 3	Minimac3	HWE p > 1e−20, call rate > 90%, genotyped SNP batch effect p > 1e-50, Rsq > 0.3		Sex + age + PC1 to PC4 + genotype platform	-		doi: 10.1371/journal.pgen.1000993, PMID 20585627
China Gout	4653	0.9048	50.7		4599	0.9928	52.6		Cinically diagnosed gout	Han Chinese	Inclusion: over 17 years old. Control exclusion: those with hyperuricemia, diabetes, cancer and other arthritis-related illnesses		Affymetrix Axiom Array (Chinese Specific)	1000 Genomes Phase 3 (all ancestries)	IMPUTE2	HWE p >= 1e-6, MAF >= 0.001, Rsq >= 0.6, missingness % < 0.05		PC1 to PC10	PLINK v1.90		doi: 10.1038/ncomms8041, PMID 25967671
Kaiser Permanente	647	0.8068	61.7		5420	0.3939	56.9		Administrative coding for gout (ICD 9/10 codes)	Self-reported East Asian + PCA	Inclusion: over 18 years old; Kaiser Permanente Northern California Region enrollee for at least 2 years prior to survey. Control inclusion: have never taken allopurinol, febuxostat, or probenecid		Affymetrix Axiom Array (Ethnicity Specific)	1000 Genomes Phase 3 (all ancestries)	IMPUTE2	Rsq >= 0.3		Sex + age + PC1 to PC6	PLINK v1.90		doi: 10.1534/genetics.115.178905, PMID: 26092718
J-MICC / Japan Gout	3053	1	46.9		5637	1	55		Cinically diagnosed gout	Japanese + PCA	Inclusion: Japanese males; Exclusion: genotype call-rate < 0.98, sex inconsistencies, duplicates and closely related individuals, controls with SUA > 7.0 mg/dl or past history of gout		Illumina HumanOmniExpressExome-8; Affymetrix Japonica array	1000 Genomes Phase 3 (all ancestries)	SHAPEIT2 + Minimac3	HWE p >= 1e-6, MAF >= 0.01, Rsq >= 0.3, missingness % < 0.02; Excluded indels and psuedo-autosomal X SNPs		PC1 to PC10	EPACTS		doi: 10.1007/s13577-021-00665-2, PMID 35032298
Korea Association Resource (KARE) Cohort	520	0.7904	57.5		8314	0.5105	51.9		Self-reported gout status	Korean individuals residing in Gyeonggi Province, Republic of Korea	Exclusion: genotyping call rate < 0.96; sample contamination; sex inconsistencies; cryptic relatedness; serious concomitant illness (cancer)		Affymetrix Genome-Wide Human SNP Array 5.0	Japanese and Chinese HapMap phase 2 haplotype panel (build 36)	IMPUTE2	HWE p >= 1e-6, MAF > 0.01, missingness % < 0.05		Sex + age + BMI	PLINK 1.06 and SPSS 12.0		doi: 10.1038/jhg.2012.39, PMID 22513714
European	100661	0.7708	67.4		2106003	0.4437	52.8
23andMe	73467	0.746	68.8		1491122	0.439	53.4		Self-reported gout status	Analysis of local ancestry - European + Middle Eastern > 0.97, European > 0.90	Inclusion: over 17 years old; maximal set of unrelated individuals (< 700 cM IBD); no self-report of non-gout arthritis		Illumina HumanHap550+; Illumina OmniExpress+; Custom Array; Illumina Infinium Global Screening Array	UK10K + 1000 Genomes Phase 3	Minimac3	HWE p > 1e−20, call rate > 90%, genotyped SNP batch effect p > 1e-50, rsq > 0.3		Sex + age + PC1 to PC4 + genotype platform	-		doi: 10.1371/journal.pgen.1000993, PMID 20585627
FAST/Generation Scotland: SFHS	5099	0.8357	69.4		10276	0.4097	49.1		Cinically diagnosed gout	Self-reported European + PCA	Exclusion: first degree related individuals (created maximal set of unrelated individuals); low genotyping call rate; sample contamination; sex inconsistencies		Illumina Custom Genetic Screening Array; Illumina Omni Express Exome 8v1.0	HRC Panel 1.1	EAGLE2 + PBWT	MAF >= 0.001, HWE p >= 1e-6, INFO score > 0.3, missingness % < 0.04		Sex + age + PC1 to PC10 + genotype platform	SNPTEST v2.5.2		FAST study doi: 10.1016/S0140-6736(20)32234-0, PMID 33181081, genotyped herein; Generation Scotland doi: 10.1186/s13073-017-0414-4, PMID 28270201
FinnGen	1941	-	-		127044	-	-		Cinically diagnosed gout	Finnish ancestry using PCA + Bayesian method for outlier detection	Exclusion: ambiguous gender, non-Finnish ancestry, twins/duplicates, genotype missingness % >= 0.05, heterozygosity > 4SD		Illumina and Affymetrix (various, unspecified)	Population-specific SISu Panel v3 (build 38)	EAGLE2.3.5 + Beagle4.1. Conditioning haplotypes set to 20,000.	HWE p >= 1e-6, missingness % < 0.02, MAC > 3		Sex + age + PC1 to PC10 + genotyping batch	SAIGE (r3)		doi: 10.1101/2022.03.03.22271360
Kaiser Permanente	4232	0.7472	66.3		64810	0.411	62		Administrative coding for gout (ICD 9/10 codes)	Self-reported European + PCA	Inclusion: over 18 years old; Kaiser Permanente Northern California Region enrollee for at least 2 years prior to survey. Control inclusion: have never taken allopurinol, febuxostat, or probenecid		Affymetrix Axiom Array (Ethnicity Specific)	1000 Genomes Phase 3 (all ancestries)	IMPUTE2	Rsq >= 0.3		Sex + age + PC1 to PC10	PLINK v1.90		doi: 10.1534/genetics.115.178905, PMID: 26092718
Kottgen et al. (2013)	2115	-	-		67259	-	-		Defined based on a mixture of self-reported gout status, use of ULT, and hospital or primary-care records	Various. Refer Kottgen et al. (2013)	Inclusion: > 50 gout cases available per substudy		Various. Refer Kottgen et al. (2013)	HapMap 2 (build 36)	Various. Refer Kottgen et al. (2013)	Polymorphic SNPs, β < 1,000		Various. Refer Kottgen et al. (2013)	Various. Refer Kottgen et al. (2013)		doi: 10.1038/ng.2500, PMID 23263486
Malmö Preventive Project	269	0.8364	45.5		807	0.8364	45.5		Clinically diagnosed based on Health Care Registers	Birth cohort (born 1974-1992) of Malmö residents	Inclusion: matched case-control cohort, 1:3 ratio		Illumina Infinium Global Screening Array	HRC Panel 1.1	EAGLE + minimac3	MAF >= 0.001, HWE p >= 1e-6, INFO score > 0.4		Sex + age + PC1 to PC10	SNPTEST v2.5.2		doi: 10.1210/jc.2018-00546, PMID: 29788285
New Zealand/Ardea Biosciences/EuroGout	4713	0.8895	58.5		2151	0.5709	52.4		Self-report of clinically diagnosed gout or fulfill 1977 ARA gout classificaton criteria	Self-reported European + PCA	Exclusion: first degree related individuals (created maximal set of unrelated individuals); low genotyping call rate; sample contamination; sex inconsistencies		Illumina CoreExome v24	HRC Panel 1.1	EAGLE2 + PBWT	MAF >= 0.001, HWE p >= 1e-6, INFO score > 0.3, missingness % < 0.04		Sex + age + PC1 to PC10 + chip version + genotyping batch	SNPTEST v2.5.2		Genotyped herein
Nurse's Health Study/Health Professionals Follow-up Study	1071	0.6909	58		1124	0.6379	57.9		Fulfill ACR gout criteria	Self-reported European	Exclusion: first degree related individuals (created maximal set of unrelated individuals); low genotyping call rate; sample contamination; sex inconsistencies		Illumina OmniExome v12	HRC Panel 1.1	EAGLE2 + PBWT	MAF >= 0.001, HWE p >= 1e-6, INFO score > 0.3, missingness % < 0.05		Sex + age + PC1 to PC10	SNPTEST v2.5.2		doi: 10.1371/journal.pone.0173997, PMID 28301549
Mass General Brigham Biobank	623	0.7929	72		16171	0.4513	59.4		Clinically diagnosed (validated EMR algorithm with positive predict value of 0.95)	European ancestry	Inclusion: over 17 years old; patient at hospital or clinic affiliated with Mass General Brigham		Infinium Multi-Ethnic Global BeadChip	HRC Panel 1.1	Minimac3	missingness <= 0.01, MAF >= 0.01, HWE >= 0.00001, info >= 0.5		Sex + Gender + PC1 to PC4	RVtest		doi: 10.3390/jpm12081323, PMID: 36013271
UK Biobank	7131	0.9233	59.9		325239	0.4697	57.1		Self-reported gout status or self-reported usage of ULT	Self-reported European + PCA	Exclusion: first degree related individuals; sex inconsistencies, putative sex chromosome aneuploidy; heterozygosity outliers. Control exclusion: ICD-10 code and subcodes of M10 in hospital record data or self-report usage of corticosteroids, colchicine, or ULT.		Affymetrix UK BiLEVE Axiom; Affymetrix UK Biobank Axiom®	HRC Panel 1.1 and UK10K + 1000 Genomes	IMPUTE4; Genotypes 'hard-called' using the default genotype probability of 0.9	MAF >= 0.001, HWE p >= 1e-6, Genotype Missingness < 0.1, INFO score >= 0.3		Sex + age + PC1 to PC40	plink1.9 b6.10		doi: 10.1038/s41586-018-0579-z, PMID 30305743
Latinx	5840	0.7317	62.2		235847	0.4222	42.7
23andMe	5572	0.731	62		230373	0.423	42.4		Self-reported gout status	Analysis of local ancestry - European + African + East Asian + Native American + Middle Eastern > 0.90, African + Native American > 0.01	Inclusion: over 17 years old; maximal set of unrelated individuals (< 700 cM IBD); no self-report of non-gout arthritis		Illumina HumanHap550+; Illumina OmniExpress+; Custom Array; Illumina Infinium Global Screening Array	UK10K + 1000 Genomes Phase 3	Minimac3	HWE p > 1e−20, call rate > 90%, genotyped SNP batch effect p > 1e-50, rsq > 0.3		Sex + age + PC1 to PC4 + genotype platform	-		doi: 10.1371/journal.pgen.1000993, PMID 20585627
Kaiser Permanente	268	0.7463	65.8		5474	0.3867	56.6		Administrative coding for gout (ICD 9/10 codes)	Self-reported Latino + PCA	Inclusion: over 18 years old; Kaiser Permanente Northern California Region enrollee for at least 2 years prior to survey. Control inclusion: have never taken allopurinol, febuxostat, or probenecid		Affymetrix Axiom Array (Ethnicity Specific)	1000 Genomes Phase 3 (all ancestries)	IMPUTE2	Rsq >= 0.3		Sex + age + PC1 to PC6	PLINK v1.90		doi: 10.1534/genetics.115.178905, PMID: 26092718
Total	120282	0.7789	65.7		2502548	0.441	51.2
ACR	American College of Rheumatology
cM	centimorgan
FAST	Febuxostat versus Allopurinol Streamlined Trial
HWE	Hardy-Weinberg Equilibrium
IBD	Identical By Descent
J-MICC	Japan Multi-Institutional Collaborative Cohort Study
KARE	Korean Association Resource
MAC	Minor Allele Count
MAF	Minor Allele Frequency
mg/dL	milligrams per decilitre
N	Number of individuals
p	p-value
PC	Principle Component
PCA	Principle Component Analysis
Rsq	variance ratio
SFHS	Scottish Family Health Study
SUA	Serum Uric Acid
ULT	Urate Lowering Therapy
